# Development and scaling of a sequencing pipeline for genomic surveillance of SARS-CoV-2 in New York City

**DOI:** 10.1101/2022.05.25.22273991

**Authors:** Michael J. Hammerling, Shinyoung Clair Kang, William Ward, Isabel F. Escapa, Pradeep Bugga, Cybill Del Castillo, Melissa Hopkins, Steven Chase, Sol Rey, Dylan Law, Alexander Carpio, Katharine Nelson, Simran Chhabria, Simran Gupta, Tiara Rivera, Jon M. Laurent, Haiping Hao, Henry H. Lee

## Abstract

In the ongoing COVID-19 pandemic, detecting the appearance and spread of variants of concern (VOC) is a critical capability in the fight to quell the virus and return to normalcy. Genomic surveillance of the emergence, propagation, and geographical spread of VOCs is thus an important tool for public health officials and government leaders to make policy decisions and advise the public. As part of our role as a major SARS-CoV-2 diagnostic testing facility in New York City, the Pandemic Response Lab (PRL) has been performing genomic surveillance on the large number of positive samples processed by the facility on a daily basis from throughout the New York metropolitan area. Here we describe the development and optimization of a high-throughput SARS-CoV-2 genome sequencing facility at PRL serving New York City.
