## Supplementary Data Table 1 for "Development and scaling of a sequencing pipeline for genomic surveillance of SARS-CoV-2 in New York City"

### Sheet: Sheet1
name	pool	seq	size	%gc	tm (use 65)	Reference Seq	Start	End	Ratio
nCov-1200-overlap50_1_LEFT	1	ACCAACCAACTTTCGATCTCTTGT	24	41.67	61.01	NC_045512.2	30	54	0.0641003
nCov-1200-overlap50_1_RIGHT	1	GTTGCATTCATTTGGTGACGCA	22	45.45	61.04	NC_045512.2	1182	1204
nCov-1200-overlap50_2_LEFT	2	AGAGCTATGAATTGCAGACACCT	23	43.48	60.06	NC_045512.2	1004	1027	0.0273176
nCov-1200-overlap50_2_RIGHT	2	TCCCAACCGTCTCTAAGAAACTC	23	47.83	60	NC_045512.2	2182	2205
nCov-1200-overlap50_3_LEFT	1	TCACTGAGACTCATTGATGCTATGA	25	40	60.02	NC_045512.2	1993	2018	0.0340439
nCov-1200-overlap50_3_RIGHT	1	TCAGGTTGAAGAGCAGCAGAAG	22	50	60.73	NC_045512.2	3158	3180
nCov-1200-overlap50_4_LEFT	2	TGAGTCTGGTGAGTTTAAATTGGCT	25	40	61.08	NC_045512.2	2991	3016	0.0313404
nCov-1200-overlap50_4_RIGHT	2	CGCTAGCATTTCAGTAGTGCCAC	23	52.17	61.06	NC_045512.2	4185	4207
nCov-1200-overlap50_5_LEFT	1	TGGAAGAAACTAAGTTCCTCACAGA	25	40	60.02	NC_045512.2	3992	4017	0.0419357
nCov-1200-overlap50_5_RIGHT	1	TGCTGACATGTACCTACCCAGA	22	50	60.74	NC_045512.2	5190	5212
nCov-1200-overlap50_6_LEFT	2	ACAACATTAACCTCCACACGCA	22	45.45	60.93	NC_045512.2	4988	5010	0.036787
nCov-1200-overlap50_6_RIGHT	2	AGCTCCTTTCTTAAAAGAGGGTGT	24	41.67	60.22	NC_045512.2	6190	6214
nCov-1200-overlap50_7_LEFT	1	CCAACCATATCCAAACGCAAGC	22	50	60.91	NC_045512.2	6015	6037	0.0114657
nCov-1200-overlap50_7_RIGHT	1	CTGCAACTAAGCCAAAAGCAGT	22	45.45	60.14	NC_045512.2	7219	7241
nCov-1200-overlap50_8_LEFT	2	GCATGCCTTCTTACTGTACTGGT	23	47.83	60.87	NC_045512.2	7037	7060	0.0155598
nCov-1200-overlap50_8_RIGHT	2	ATCGCCAGTAACTTCTATGTCAGA	24	41.67	59.68	NC_045512.2	8245	8269
nCov-1200-overlap50_9_LEFT	1	ACGTACCAATGGAAAAACTCAAAACA	26	34.62	60.79	NC_045512.2	8072	8098	0.0113506
nCov-1200-overlap50_9_RIGHT	1	TCTGATCTTTCACAAGTGCCGT	22	45.45	60.41	NC_045512.2	9221	9243
nCov-1200-overlap50_10_LEFT	2	TTTTAAAGATGCTTCTGGTAAGCCA	25	36	59.61	NC_045512.2	9027	9052	0.0174336
nCov-1200-overlap50_10_RIGHT	2	TGAACATTACCAGCCTGTACCA	22	45.45	59.54	NC_045512.2	10253	10275
nCov-1200-overlap50_11_LEFT	1	CCCATCTGGTAAAGTTGAGGGT	22	50	59.88	NC_045512.2	10077	10099	0.00913213
nCov-1200-overlap50_11_RIGHT	1	ATACGCATCACCCAACTAGCAG	22	50	60.66	NC_045512.2	11231	11253
nCov-1200-overlap50_12_LEFT	2	GTCCAGAGTACTCAATGGTCTTTGT	25	44	60.89	NC_045512.2	11047	11072	0.0126801
nCov-1200-overlap50_12_RIGHT	2	GCTGCATCACGGTCAAATTCAG	22	50	60.91	NC_045512.2	12230	12252
nCov-1200-overlap50_13_LEFT	1	AAGAAATGCTGGACAACAGGGC	22	50	61.85	NC_045512.2	12059	12081	0.0188786
nCov-1200-overlap50_13_RIGHT	1	AGTACAGACAACACGATGCACC	22	50	61.05	NC_045512.2	13231	13253
nCov-1200-overlap50_14_LEFT	2	AGAAGTGCCTGCCAATTCAACT	22	45.45	60.94	NC_045512.2	13038	13060	0.0194997
nCov-1200-overlap50_14_RIGHT	2	GGCTTTGTTAAGTCAGTGTCAACA	24	41.67	60.22	NC_045512.2	14207	14231
nCov-1200-overlap50_15_LEFT	1	GCCATGCGAAATGCTGGTATTG	22	50	61.29	NC_045512.2	14022	14044	0.018794
nCov-1200-overlap50_15_RIGHT	1	ACATGTTGTGCCAACCACCATA	22	45.45	60.94	NC_045512.2	15222	15244
nCov-1200-overlap50_16_LEFT	2	TCGCATATACAAAACGTAATGTCATCC	27	37.04	60.79	NC_045512.2	15022	15049	0.0164214
nCov-1200-overlap50_16_RIGHT	2	CAGCCTGTAAGACTGTATGCGG	22	54.55	61.23	NC_045512.2	16218	16240
nCov-1200-overlap50_17_LEFT	1	TGCTTACCCACTTACTAAACATCCT	25	40	60.14	NC_045512.2	16034	16059	0.0149838
nCov-1200-overlap50_17_RIGHT	1	CAAAACACTCTACACGAGCACG	22	50	60.27	NC_045512.2	17244	17266
nCov-1200-overlap50_18_LEFT	2	ATTCTACACTCCAGGGACCACC	22	54.55	61.35	NC_045512.2	17065	17087	0.01707
nCov-1200-overlap50_18_RIGHT	2	AGCTTCTTCGCGGGTGATAAAC	22	50	61.43	NC_045512.2	18254	18276
nCov-1200-overlap50_19_LEFT	1	ATCCTACACAGGCACCTACACA	22	50	61.01	NC_045512.2	18094	18116	0.0350132
nCov-1200-overlap50_19_RIGHT	1	ACCATCACAACCAGGCAAGTTA	22	45.45	60.34	NC_045512.2	19265	19287
nCov-1200-overlap50_20_LEFT	2	GATGCACAGCCTTGTAGTGACA	22	50	61.05	NC_045512.2	19092	19114	0.0545841
nCov-1200-overlap50_20_RIGHT	2	ACCGTTCAATGAATTCATCCATAGC	25	40	60.37	NC_045512.2	20268	20293
nCov-1200-overlap50_21_LEFT	1	CATCTGTAGGTCCCAAACAAGCT	23	47.83	60.82	NC_045512.2	20077	20100	0.029828
nCov-1200-overlap50_21_RIGHT	1	ACCATCTATTTGTTCGCGTGGT	22	45.45	60.8	NC_045512.2	21299	21321
nCov-1200-overlap50_22_LEFT	2	TCTTGGAGGTTCCGTGGCTATA	22	50	60.81	NC_045512.2	21143	21165	0.0284126
nCov-1200-overlap50_22_RIGHT	2	CCAGCTGTCCAACCTGAAGAAG	22	54.55	61.31	NC_045512.2	22322	22344
nCov-1200-overlap50_23_LEFT	1	AGGGAATTTGTGTTTAAGAATATTGATGG	29	31.03	59.66	NC_045512.2	22129	22158	0.092228
nCov-1200-overlap50_23_RIGHT	1	ACACTGACACCACCAAAAGAACA	23	43.48	61.07	NC_045512.2	23329	23352
nCov-1200-overlap50_24_LEFT	2	GCAACTGTTTGTGGACCTAAAAAGT	25	40	61	NC_045512.2	23125	23150	0.0364335
nCov-1200-overlap50_24_RIGHT	2	TGGTTGGCAATCAATTTTTGGTTCT	25	36	61.02	NC_045512.2	24314	24339
nCov-1200-overlap50_25_LEFT	1	TAACGGCCTTACTGTTTTGCCA	22	45.45	60.93	NC_045512.2	24126	24148	0.0375985
nCov-1200-overlap50_25_RIGHT	1	AGGATCCACAAGAACAACAGCC	22	50	61	NC_045512.2	25297	25319
nCov-1200-overlap50_26_LEFT	2	GAAATTGACCGCCTCAATGAGG	22	50	60.08	NC_045512.2	25105	25127	0.0476911
nCov-1200-overlap50_26_RIGHT	2	CGCAGTAAGGATGGCTAGTGTA	22	50	59.82	NC_045512.2	26330	26352
nCov-1200-overlap50_27_LEFT	1	TCACACAATCGACGGTTCATCC	22	50	61.11	NC_045512.2	26129	26151	0.0905758
nCov-1200-overlap50_27_RIGHT	1	TCTCCATTGGTTGCTCTTCATCT	23	43.48	59.99	NC_045512.2	27356	27379
nCov-1200-overlap50_28_LEFT	2	AGCAGTGACAATATTGCTTTGCT	23	39.13	59.74	NC_045512.2	27158	27181	0.022151
nCov-1200-overlap50_28_RIGHT	2	CTGCCAGTTGAATCTGAGGGTC	22	54.55	61.12	NC_045512.2	28328	28350
nCov-1200-overlap50_29_LEFT	1	AGTCTTGTAGTGCGTTGTTCGT	22	45.45	60.66	NC_045512.2	28181	28203	0.0350329
nCov-1200-overlap50_29_RIGHT	1	TTAGGCTCTGTTGGTGGGAATG	22	50	60.47	NC_045512.2	29357	29379
nCov-1200-overlap50_30_LEFT	2	TGAGGGAGCCTTGAATACACCA	22	50	61.28	NC_045512.2	28677	28699	0.0716568
nCov-1200-overlap50_30_RIGHT	2	GCTATTAAAATCACATGGGGATAGCA	26	38.46	60.01	NC_045512.2	29828	29854
